# Ejection fraction on a budget: mapping the accuracy-compute trade space for video-based ejection fraction estimation

**DOI:** 10.64898/2026.09.02.26362055

**Authors:** Aryan Pandey, Kushaan Sharma, Aryan Shah

## Abstract

Deep video networks estimate left ventricular ejection fraction (EF) from echocardiograms with expert-level accuracy, but the compute cost of running them is rarely reported, which leaves anyone building a handheld or bedside tool without guidance on what to deploy. We measured the accuracy versus compute trade space for EF estimation on EchoNet-Dynamic by training 22 configurations that vary clip length (8 to 64 frames), frame sampling period (1 to 4), and backbone (R(2+1)D-18, R3D-18, MC3-18, X3D-S, X3D-M, and a 2D ResNet-18 with temporal pooling), under one fixed training recipe. Every configuration was scored on accuracy (mean absolute error, *R*^2^, Bland-Altman agreement), on clinical utility (sensitivity and specificity at the EF 40% and 50% treatment thresholds, error stratified by EF band), and on cost (floating point operations, parameters, GPU and CPU latency, peak memory) under a single frozen measurement protocol. Headline claims were stress tested with replicate training seeds. Sparse temporal sampling consistently beat dense sampling: at a fixed frame count, period 4 improved mean absolute error by about one full point over period 1 across all nine cross-seed pairings while also cutting per-video cost. A plain R3D-18 achieved the best point accuracy in the study (mean absolute error 3.99), statistically tied with the reference, at 19% less CPU latency, and a 16-frame, period-4 R(2+1)D-18 halved the reference cost with no statistically confirmed accuracy loss, though with a small seed-consistent disadvantage that no single seed reveals. Removing temporal modeling entirely collapsed accuracy (mean absolute error 5.65), placing a floor under how cheap this task can get. We release the code, the cost protocol, and all per-configuration results.
