## Supplementary material for "Ejection fraction on a budget: mapping the accuracy-compute trade space for video-based ejection fraction estimation": S1 Dataset: costs.csv

config	backbone	effective_batch	frames	period	physical_batch	pretrained	resolution	protocol	input_shape	clips_per_video	params_total	params_trainable	disk_mb	gflops_per_clip	flops_unsupported_ops	cpu_ms_per_clip_median	cpu_ms_per_clip_iqr	cpu_threads	gpu_ms_per_clip_median	gpu_ms_per_clip_iqr	gpu_name	gpu_peak_mem_mb	gflops_per_video	cpu_ms_per_video	gpu_ms_per_video	native_resolution
3a_r2p1d_f8_p1	r2plus1d_18	20	8	1	20	True	112	cost-harness-v1	3x8x112x112	21.734	31300638	31300638	125.38	40.644689	aten::adaptive_avg_pool3d;aten::add_	150.32	11.04	4	10.99	0.37	NVIDIA GeForce RTX 2070 SUPER	185.1	883.371671	3267.05488	238.85666
3a_r2p1d_f8_p2	r2plus1d_18	20	8	2	20	True	112	cost-harness-v1	3x8x112x112	10.606	31300638	31300638	125.38	40.644689	aten::adaptive_avg_pool3d;aten::add_	154.27	16.71	4	10.9	0.36	NVIDIA GeForce RTX 2070 SUPER	185.1	431.077572	1636.18762	115.6054
3a_r2p1d_f8_p4	r2plus1d_18	20	8	4	20	True	112	cost-harness-v1	3x8x112x112	5.048	31300638	31300638	125.38	40.644689	aten::adaptive_avg_pool3d;aten::add_	150.7	14.87	4	10.8	0.35	NVIDIA GeForce RTX 2070 SUPER	185.1	205.17439	760.7336	54.5184
3a_r2p1d_f16_p1	r2plus1d_18	20	16	1	10	True	112	cost-harness-v1	3x16x112x112	10.606	31300638	31300638	125.38	81.289378	aten::adaptive_avg_pool3d;aten::add_	302.49	18.43	4	18.96	0.43	NVIDIA GeForce RTX 2070 SUPER	234.7	862.155143	3208.20894	201.08976
3a_r2p1d_f16_p2	r2plus1d_18	20	16	2	10	True	112	cost-harness-v1	3x16x112x112	5.048	31300638	31300638	125.38	81.289378	aten::adaptive_avg_pool3d;aten::add_	299.07	18.8	4	18.93	0.46	NVIDIA GeForce RTX 2070 SUPER	234.7	410.34878	1509.70536	95.55864
3a_r2p1d_f16_p4	r2plus1d_18	20	16	4	10	True	112	cost-harness-v1	3x16x112x112	2.283	31300638	31300638	125.38	81.289378	aten::adaptive_avg_pool3d;aten::add_	301.29	18.35	4	18.83	0.38	NVIDIA GeForce RTX 2070 SUPER	234.7	185.58365	687.84507	42.98889
3a_r2p1d_f32_p1	r2plus1d_18	20	32	1	10	True	112	cost-harness-v1	3x32x112x112	5.048	31300638	31300638	125.38	162.578754	aten::adaptive_avg_pool3d;aten::add_	599.77	27.16	4	34.03	0.27	NVIDIA GeForce RTX 2070 SUPER	334.8	820.69755	3027.63896	171.78344
3a_r2p1d_f32_p2	r2plus1d_18	20	32	2	10	True	112	cost-harness-v1	3x32x112x112	2.283	31300638	31300638	125.38	162.578754	aten::adaptive_avg_pool3d;aten::add_	604.89	22.03	4	33.93	0.27	NVIDIA GeForce RTX 2070 SUPER	334.8	371.167295	1380.96387	77.46219
3a_r2p1d_f32_p4	r2plus1d_18	20	32	4	10	True	112	cost-harness-v1	3x32x112x112	1.067	31300638	31300638	125.38	162.578754	aten::adaptive_avg_pool3d;aten::add_	684.97	63.94	4	35.83	1.21	NVIDIA GeForce RTX 2070 SUPER	334.8	173.471531	730.86299	38.23061
3a_r2p1d_f64_p1	r2plus1d_18	20	64	1	4	True	112	cost-harness-v1	3x64x112x112	2.283	31300638	31300638	125.38	325.157508	aten::adaptive_avg_pool3d;aten::add_	1309.76	42.76	4	68.54	0.53	NVIDIA GeForce RTX 2070 SUPER	531.9	742.334591	2990.18208	156.47682
3a_r2p1d_f64_p2	r2plus1d_18	20	64	2	4	True	112	cost-harness-v1	3x64x112x112	1.067	31300638	31300638	125.38	325.157508	aten::adaptive_avg_pool3d;aten::add_	1340.8	88.37	4	66.2	0.4	NVIDIA GeForce RTX 2070 SUPER	531.9	346.943061	1430.6336	70.6354
3a_r2p1d_f64_p4	r2plus1d_18	20	64	4	4	True	112	cost-harness-v1	3x64x112x112	1.004	31300638	31300638	125.38	325.157508	aten::adaptive_avg_pool3d;aten::add_	1412.62	103.57	4	66.51	0.56	NVIDIA GeForce RTX 2070 SUPER	531.9	326.458138	1418.27048	66.77604
3b_r2dpool_f16_p4	r2d_18_pool	20	16	4	10	True	112	cost-harness-v1	3x16x112x112	2.283	11177025	11177025	44.79	15.555741	aten::add_;aten::max_pool2d;aten::mean;aten::mul	71.52	17.26	4	3.6	0.86	NVIDIA GeForce RTX 2070 SUPER	83.6	35.513757	163.28016	8.2188
3b_r2dpool_f32_p2	r2d_18_pool	20	32	2	10	True	112	cost-harness-v1	3x32x112x112	2.283	11177025	11177025	44.79	31.11148	aten::add_;aten::max_pool2d;aten::mean;aten::mul	143.34	22.91	4	5.19	0.09	NVIDIA GeForce RTX 2070 SUPER	113.3	71.027509	327.24522	11.84877
3b_r3d_f16_p4	r3d_18	20	16	4	10	True	112	cost-harness-v1	3x16x112x112	2.283	33166785	33166785	132.75	81.477998	aten::adaptive_avg_pool3d;aten::add_	247.14	25.58	4	14.31	0.42	NVIDIA GeForce RTX 2070 SUPER	211.5	186.014269	564.22062	32.66973
3b_mc3_f16_p4	mc3_18	20	16	4	10	True	112	cost-harness-v1	3x16x112x112	2.283	11490753	11490753	46.04	86.805284	aten::adaptive_avg_pool3d;aten::add_	301.49	37.87	4	14.67	0.37	NVIDIA GeForce RTX 2070 SUPER	121.2	198.176463	688.30167	33.49161
3b_r3d_f32_p2	r3d_18	20	32	2	10	True	112	cost-harness-v1	3x32x112x112	2.283	33166785	33166785	132.75	162.955994	aten::adaptive_avg_pool3d;aten::add_	491.25	20.48	4	25.87	0.38	NVIDIA GeForce RTX 2070 SUPER	278.4	372.028534	1121.52375	59.06121
3b_mc3_f32_p2	mc3_18	20	32	2	10	True	112	cost-harness-v1	3x32x112x112	2.283	11490753	11490753	46.04	173.610567	aten::adaptive_avg_pool3d;aten::add_	586.52	39.75	4	27.21	0.27	NVIDIA GeForce RTX 2070 SUPER	187.8	396.352924	1339.02516	62.12043
3b_x3ds_f16_p4	x3d_s	20	16	4	20	True	112	cost-harness-v1	3x16x112x112	2.283	2976723	2976723	12.25	5.011508	aten::adaptive_avg_pool3d;aten::add;aten::avg_pool3d;aten::mean;aten::mul;aten::sigmoid;prim::PythonOp.SwishFunction	97.86	11.33	4	17.98	0.57	NVIDIA GeForce RTX 2070 SUPER	86.4	11.441273	223.41438	41.04834	160.0
3b_x3dm_f16_p4	x3d_m	20	16	4	10	True	112	cost-harness-v1	3x16x112x112	2.283	2976723	2976723	12.25	9.81012	aten::adaptive_avg_pool3d;aten::add;aten::avg_pool3d;aten::mean;aten::mul;aten::sigmoid;prim::PythonOp.SwishFunction	214.72	12.96	4	17.98	0.81	NVIDIA GeForce RTX 2070 SUPER	144.9	22.396504	490.20576	41.04834	224.0
3b_x3ds_f32_p2	x3d_s	20	32	2	10	True	112	cost-harness-v1	3x32x112x112	2.283	2976723	2976723	12.25	10.043981	aten::adaptive_avg_pool3d;aten::add;aten::avg_pool3d;aten::mean;aten::mul;aten::sigmoid;prim::PythonOp.SwishFunction	221.74	22.62	4	18.7	3.17	NVIDIA GeForce RTX 2070 SUPER	148.4	22.930409	506.23242	42.6921	160.0
3b_x3dm_f32_p2	x3d_m	20	32	2	5	True	112	cost-harness-v1	3x32x112x112	2.283	2976723	2976723	12.25	19.646525	aten::adaptive_avg_pool3d;aten::add;aten::avg_pool3d;aten::mean;aten::mul;aten::sigmoid;prim::PythonOp.SwishFunction	483.28	15.61	4	21.41	0.51	NVIDIA GeForce RTX 2070 SUPER	266.4	44.853017	1103.32824	48.87903	224.0
