## Supplementary material for "Ejection fraction on a budget: mapping the accuracy-compute trade space for video-based ejection fraction estimation": S1 Dataset: paired_comparisons.csv

config	mae_diff_vs_reference	ci_lo_vs_reference	ci_hi_vs_reference	distinguishable_vs_reference	mae_diff_vs_best	ci_lo_vs_best	ci_hi_vs_best	distinguishable_vs_best
3b_r2dpool_f16_p4	1.6088997020138924	1.353612070356204	1.8698071803538803	True	1.6537732891300836	1.4088589075494768	1.898559851392508	True
3b_x3ds_f16_p4	0.17834964653618535	0.023759686806842373	0.32740797843425246	True	0.2232232336523765	0.07977895492114558	0.36651894676563973	True
3b_r2dpool_f32_p2	1.605221824526506	1.3465165254186635	1.8675532833523558	True	1.6500954116426971	1.398985207370229	1.902186879704684	True
3b_x3dm_f16_p4	0.10230100836339329	-0.04577191269948492	0.24702669332619295	False	0.14717459547958445	0.004961592738480159	0.29094206465345474	True
3b_x3ds_f32_p2	0.20922045830926006	0.056811476612613945	0.3599250210199676	True	0.2540940454254512	0.10327217759988963	0.4056717545890961	True
3b_r3d_f16_p4	0.10809977612835198	-0.03623603452624274	0.24974371718538857	False	0.15297336324454314	0.0194180305805073	0.2871856655846749	True
3a_r2p1d_f16_p4	-0.0027853249570028993	-0.12708991393505262	0.12055788350086594	False	0.04208826215918826	-0.08974543631590212	0.1717573854824296	False
3b_mc3_f16_p4	0.25223552760614787	0.10149265332621599	0.39917813486294923	True	0.29710911472233903	0.15800354613301895	0.4371218816694472	True
3a_r2p1d_f32_p4	0.036100741560419536	-0.11722262766366785	0.18500556001088117	False	0.0809743286766107	-0.07057084228811358	0.23333833641434576	False
3a_r2p1d_f8_p4	0.3187342429403781	0.16425815244717998	0.4720220246908713	True	0.36360783005656927	0.2171112526181903	0.5107270333014525	True
3b_x3dm_f32_p2	0.19154367245261117	0.04513340567646338	0.3363349241303012	True	0.23641725956880233	0.09224073429451263	0.38283484359224385	True
3b_r3d_f32_p2	-0.04487358711619116	-0.1780027271157233	0.08592570811953475	False	0.0	0.0	0.0	False
3b_mc3_f32_p2	0.23958736933481894	0.07891649273847716	0.3974159234001376	True	0.2844609564510101	0.13657937654780566	0.43024759378485505	True
3a_r2p1d_f32_p2	0.0	0.0	0.0	False	0.04487358711619116	-0.08592570811953484	0.17800272711572326	False
3a_r2p1d_f64_p4	-0.0047333440280281636	-0.1500502219681828	0.142338416552114	False	0.040140243088163	-0.10906812616316891	0.19077461774029944	False
3a_r2p1d_f64_p2	0.06455706205793721	-0.06996582794114778	0.1990536673328512	False	0.10943064917412837	-0.02788187693877498	0.24674880403789037	False
3a_r2p1d_f16_p2	0.1636516575525766	0.02344688588786864	0.30392259349091133	True	0.20852524466876776	0.07344589657212226	0.3480689271315991	True
3a_r2p1d_f8_p2	0.8117886657535607	0.614445517748338	1.007406544592012	True	0.8566622528697518	0.6805482319396456	1.0361687123822163	True
3a_r2p1d_f64_p1	0.08453540234427503	-0.053107162630921925	0.22020782128664923	False	0.1294089894604662	-0.0111056207957078	0.2710334368207631	False
3a_r2p1d_f32_p1	0.121564933071868	-0.03617799478111129	0.27661123686501404	False	0.16643852018805916	0.02016023792320605	0.3139920816257214	True
3a_r2p1d_f16_p1	0.7503203867745754	0.5455671650409323	0.9572859480685341	True	0.7951939738907665	0.6048139729160015	0.9842917272609565	True
3a_r2p1d_f8_p1	1.3020924140255055	1.0606119240459837	1.5445396322707412	True	1.3469660011416966	1.1231555519761194	1.5737359460107776	True
