## Supplementary material for "Ejection fraction on a budget: mapping the accuracy-compute trade space for video-based ejection fraction estimation": S1 Dataset: registry.csv

run_id	timestamp_utc	git_commit	config_path	seed	epochs	best_val_mae	train_hours	device	amp	deviations	checkpoint
3a_r2p1d_f8_p1	2026-08-15T23:26:48+00:00	b7b63f3	C:\research\ejection-fraction-on-a-budget\configs\3a_r2p1d_f8_p1.yaml	20260814	30	5.7847	1.19	cuda	True		checkpoints\3a_r2p1d_f8_p1\best.pt
3a_r2p1d_f8_p2	2026-08-16T00:48:55+00:00	11fb42c	C:\research\ejection-fraction-on-a-budget\configs\3a_r2p1d_f8_p2.yaml	20260814	30	5.2874	1.16	cuda	True		checkpoints\3a_r2p1d_f8_p2\best.pt
3a_r2p1d_f8_p4	2026-08-16T02:01:09+00:00	1d4c95d	C:\research\ejection-fraction-on-a-budget\configs\3a_r2p1d_f8_p4.yaml	20260814	30	4.4821	1.13	cuda	True		checkpoints\3a_r2p1d_f8_p4\best.pt
3a_r2p1d_f16_p1	2026-08-16T04:05:32+00:00	c97489e	C:\research\ejection-fraction-on-a-budget\configs\3a_r2p1d_f16_p1.yaml	20260814	30	5.2523	2.02	cuda	True	grad_accum_x2	checkpoints\3a_r2p1d_f16_p1\best.pt
3a_r2p1d_f16_p2	2026-08-16T06:14:28+00:00	f9c7a35	C:\research\ejection-fraction-on-a-budget\configs\3a_r2p1d_f16_p2.yaml	20260814	30	4.4897	2.02	cuda	True	grad_accum_x2	checkpoints\3a_r2p1d_f16_p2\best.pt
3a_r2p1d_f16_p4	2026-08-16T08:20:30+00:00	73f3310	C:\research\ejection-fraction-on-a-budget\configs\3a_r2p1d_f16_p4.yaml	20260814	30	4.11	2.02	cuda	True	grad_accum_x2	checkpoints\3a_r2p1d_f16_p4\best.pt
3a_r2p1d_f32_p1	2026-08-16T14:03:52+00:00	cf8d10f	C:\research\ejection-fraction-on-a-budget\configs\3a_r2p1d_f32_p1.yaml	20260814	30	4.5326	5.67	cuda	True	grad_accum_x2	checkpoints\3a_r2p1d_f32_p1\best.pt
3a_r2p1d_f32_p2	2026-08-16T18:07:25+00:00	48e90db	C:\research\ejection-fraction-on-a-budget\configs\3a_r2p1d_f32_p2.yaml	20260814	30	4.099	3.92	cuda	True	grad_accum_x2	checkpoints\3a_r2p1d_f32_p2\best.pt
3a_r2p1d_f32_p4	2026-08-16T22:13:03+00:00	fa191ca	C:\research\ejection-fraction-on-a-budget\configs\3a_r2p1d_f32_p4.yaml	20260814	30	4.0352	4.01	cuda	True	grad_accum_x2	checkpoints\3a_r2p1d_f32_p4\best.pt
3a_r2p1d_f64_p1	2026-08-17T06:24:34+00:00	7a3b411	C:\research\ejection-fraction-on-a-budget\configs\3a_r2p1d_f64_p1.yaml	20260814	30	4.1522	8.12	cuda	True	grad_accum_x5	checkpoints\3a_r2p1d_f64_p1\best.pt
3a_r2p1d_f64_p2	2026-08-17T14:28:23+00:00	1f724c2	C:\research\ejection-fraction-on-a-budget\configs\3a_r2p1d_f64_p2.yaml	20260814	30	3.9729	7.91	cuda	True	grad_accum_x5	checkpoints\3a_r2p1d_f64_p2\best.pt
3a_r2p1d_f64_p4	2026-08-17T22:24:53+00:00	ac2d855	C:\research\ejection-fraction-on-a-budget\configs\3a_r2p1d_f64_p4.yaml	20260814	30	4.0214	7.83	cuda	True	grad_accum_x5	checkpoints\3a_r2p1d_f64_p4\best.pt
3b_r2dpool_f16_p4	2026-08-18T08:45:56+00:00	19b5c98	C:\research\ejection-fraction-on-a-budget\configs\3b_r2dpool_f16_p4.yaml	20260814	30	5.7083	0.9	cuda	True	grad_accum_x2	checkpoints\3b_r2dpool_f16_p4\best.pt
3b_r2dpool_f32_p2	2026-08-18T09:53:14+00:00	e340d1f	C:\research\ejection-fraction-on-a-budget\configs\3b_r2dpool_f32_p2.yaml	20260814	30	5.7055	1.08	cuda	True	grad_accum_x2	checkpoints\3b_r2dpool_f32_p2\best.pt
3b_r3d_f16_p4	2026-08-18T10:59:28+00:00	141f6b1	C:\research\ejection-fraction-on-a-budget\configs\3b_r3d_f16_p4.yaml	20260814	30	4.2171	1.06	cuda	True	grad_accum_x2	checkpoints\3b_r3d_f16_p4\best.pt
3b_mc3_f16_p4	2026-08-18T12:10:44+00:00	5c1f01e	C:\research\ejection-fraction-on-a-budget\configs\3b_mc3_f16_p4.yaml	20260814	30	4.4039	1.14	cuda	True	grad_accum_x2	checkpoints\3b_mc3_f16_p4\best.pt
3b_r3d_f32_p2	2026-08-18T14:03:49+00:00	5a73ece	C:\research\ejection-fraction-on-a-budget\configs\3b_r3d_f32_p2.yaml	20260814	30	4.1435	1.83	cuda	True	grad_accum_x2	checkpoints\3b_r3d_f32_p2\best.pt
3b_mc3_f32_p2	2026-08-18T16:16:07+00:00	593fb65	C:\research\ejection-fraction-on-a-budget\configs\3b_mc3_f32_p2.yaml	20260814	30	4.5598	2.13	cuda	True	grad_accum_x2	checkpoints\3b_mc3_f32_p2\best.pt
3b_x3ds_f16_p4	2026-08-18T17:42:46+00:00	8be099e	C:\research\ejection-fraction-on-a-budget\configs\3b_x3ds_f16_p4.yaml	20260814	30	4.187	1.32	cuda	True	upsampled_112_to_160_pretrained_weights_expect_native_res_not_upsampled	checkpoints\3b_x3ds_f16_p4\best.pt
3b_x3dm_f16_p4	2026-08-18T20:02:30+00:00	2633f7e	C:\research\ejection-fraction-on-a-budget\configs\3b_x3dm_f16_p4.yaml	20260814	30	4.0712	2.29	cuda	True	grad_accum_x2;upsampled_112_to_224_pretrained_weights_expect_native_res_not_upsampled	checkpoints\3b_x3dm_f16_p4\best.pt
3b_x3ds_f32_p2	2026-08-18T22:36:06+00:00	892dcf9	C:\research\ejection-fraction-on-a-budget\configs\3b_x3ds_f32_p2.yaml	20260814	30	4.2296	2.51	cuda	True	grad_accum_x2;upsampled_112_to_160_pretrained_weights_expect_native_res_not_upsampled	checkpoints\3b_x3ds_f32_p2\best.pt
3b_x3dm_f32_p2	2026-08-19T03:20:05+00:00	c04a4be	C:\research\ejection-fraction-on-a-budget\configs\3b_x3dm_f32_p2.yaml	20260814	30	4.2218	4.68	cuda	True	grad_accum_x4;upsampled_112_to_224_pretrained_weights_expect_native_res_not_upsampled	checkpoints\3b_x3dm_f32_p2\best.pt
3d_3a_r2p1d_f8_p4_s20260815	2026-08-19T04:37:36+00:00	e25d178	C:\research\ejection-fraction-on-a-budget\configs\3d_3a_r2p1d_f8_p4_s20260815.yaml	20260815	30	4.6262	1.21	cuda	True		checkpoints\3d_3a_r2p1d_f8_p4_s20260815\best.pt
3d_3a_r2p1d_f8_p4_s20260816	2026-08-19T05:53:15+00:00	d8561ce	C:\research\ejection-fraction-on-a-budget\configs\3d_3a_r2p1d_f8_p4_s20260816.yaml	20260816	30	4.499	1.21	cuda	True		checkpoints\3d_3a_r2p1d_f8_p4_s20260816\best.pt
3d_3a_r2p1d_f8_p1_s20260815	2026-08-19T07:08:48+00:00	8b52d0f	C:\research\ejection-fraction-on-a-budget\configs\3d_3a_r2p1d_f8_p1_s20260815.yaml	20260815	30	5.7446	1.21	cuda	True		checkpoints\3d_3a_r2p1d_f8_p1_s20260815\best.pt
3d_3a_r2p1d_f8_p1_s20260816	2026-08-19T08:27:35+00:00	ec4536c	C:\research\ejection-fraction-on-a-budget\configs\3d_3a_r2p1d_f8_p1_s20260816.yaml	20260816	30	5.6416	1.19	cuda	True		checkpoints\3d_3a_r2p1d_f8_p1_s20260816\best.pt
3d_3a_r2p1d_f16_p4_s20260815	2026-08-19T10:40:30+00:00	1d63d69	C:\research\ejection-fraction-on-a-budget\configs\3d_3a_r2p1d_f16_p4_s20260815.yaml	20260815	30	4.1826	2.1	cuda	True	grad_accum_x2	checkpoints\3d_3a_r2p1d_f16_p4_s20260815\best.pt
3d_3a_r2p1d_f16_p4_s20260816	2026-08-19T12:49:18+00:00	8dda4ee	C:\research\ejection-fraction-on-a-budget\configs\3d_3a_r2p1d_f16_p4_s20260816.yaml	20260816	30	4.1217	2.1	cuda	True	grad_accum_x2	checkpoints\3d_3a_r2p1d_f16_p4_s20260816\best.pt
3d_3a_r2p1d_f32_p2_s20260815	2026-08-19T16:54:43+00:00	ff52dac	C:\research\ejection-fraction-on-a-budget\configs\3d_3a_r2p1d_f32_p2_s20260815.yaml	20260815	30	4.11	4.05	cuda	True	grad_accum_x2	checkpoints\3d_3a_r2p1d_f32_p2_s20260815\best.pt
3d_3a_r2p1d_f32_p2_s20260816	2026-08-19T21:07:10+00:00	0e75671	C:\research\ejection-fraction-on-a-budget\configs\3d_3a_r2p1d_f32_p2_s20260816.yaml	20260816	30	4.0991	4.14	cuda	True	grad_accum_x2	checkpoints\3d_3a_r2p1d_f32_p2_s20260816\best.pt
