## Supplementary material for "Ejection fraction on a budget: mapping the accuracy-compute trade space for video-based ejection fraction estimation": S1 Dataset: seed_variance.csv

base_config	run	seed	mae	sens_at_40
3a_r2p1d_f32_p2	3a_r2p1d_f32_p2	20260814	4.038459705391618	0.725
3a_r2p1d_f32_p2	3d_3a_r2p1d_f32_p2_s20260815	20260815	4.030402106611451	0.675
3a_r2p1d_f32_p2	3d_3a_r2p1d_f32_p2_s20260816	20260816	4.003144223893538	0.6875
3a_r2p1d_f16_p4	3a_r2p1d_f16_p4	20260814	4.035674380434615	0.71875
3a_r2p1d_f16_p4	3d_3a_r2p1d_f16_p4_s20260815	20260815	4.130229066476844	0.7
3a_r2p1d_f16_p4	3d_3a_r2p1d_f16_p4_s20260816	20260816	4.089853037309161	0.70625
3a_r2p1d_f8_p1	3a_r2p1d_f8_p1	20260814	5.340552119417123	0.5
3a_r2p1d_f8_p1	3d_3a_r2p1d_f8_p1_s20260815	20260815	5.462240671682096	0.45
3a_r2p1d_f8_p1	3d_3a_r2p1d_f8_p1_s20260816	20260816	5.353466100401493	0.5
3a_r2p1d_f8_p4	3a_r2p1d_f8_p4	20260814	4.357193948331996	0.61875
3a_r2p1d_f8_p4	3d_3a_r2p1d_f8_p4_s20260815	20260815	4.331432889939848	0.63125
3a_r2p1d_f8_p4	3d_3a_r2p1d_f8_p4_s20260816	20260816	4.33741581094573	0.64375
