## Supplementary material for "Ejection fraction on a budget: mapping the accuracy-compute trade space for video-based ejection fraction estimation": S1 Dataset: summary_all_configs.csv

config	backbone	frames	period	mae	mae_ci_lo	mae_ci_hi	rmse	r2	bland_altman_bias	bland_altman_loa_lo	bland_altman_loa_hi	sens_at_40	sens_at_40_ci_lo	sens_at_40_ci_hi	spec_at_40	sens_at_50	spec_at_50	mae_band_0_30	n_band_0_30	mae_band_30_40	n_band_30_40	mae_band_40_55	n_band_40_55	mae_band_55_101	n_band_55_101	gflops_per_clip	params_total	disk_mb	gpu_ms_per_clip_median	cpu_ms_per_clip_median	gpu_peak_mem_mb	cpu_ms_per_video	gpu_ms_per_video	caveat
3b_r2dpool_f16_p4	r2d_18_pool	16	4	5.64735940740551	5.363772453287194	5.941172503902283	7.686779280686433	0.6046733325352309	0.4780048170216679	-14.564815032030928	15.520824666074265	0.51875	0.44155844155844154	0.5971223021582733	0.9803043867502238	0.6491228070175439	0.9475806451612904	11.249602605061359	83	10.684261396333769	77	6.382690556316454	241	4.471511866948376	876	15.555741	11177025	44.79	3.6	71.52	83.6	163.28016	8.2188
3b_x3ds_f16_p4	x3d_s	16	4	4.216809351927803	4.011281127115666	4.425655331589229	5.654728386598723	0.7860605926727424	0.28139980304213175	-10.79247266501996	11.355272271104221	0.66875	0.5958867677062082	0.7401166629980188	0.9838854073410922	0.7543859649122807	0.9556451612903226	6.240407357732933	83	7.756787015246107	77	5.0238238686842545	241	3.491892213690771	876	5.011508	2976723	12.25	17.98	97.86	86.4	223.41438	41.04834	Input upsampled 112->native (160/X3D-S, 224/X3D-M) inside the model; pretrained Kinetics-400 weights expect a sharp native-resolution decode, not upsampled 112px. Cannot cleanly separate "less accuracy-efficient" from "handicapped by input degradation." See PROTOCOL.md.
3b_r2dpool_f32_p2	r2d_18_pool	32	2	5.6436815299181236	5.347082215262842	5.952587094639275	7.851952454556293	0.5875012735052254	1.2889716806314657	-13.898021609577427	16.47596497084036	0.45625	0.3793047103899031	0.5337433676007296	0.9919427036705462	0.5368421052631579	0.9717741935483871	13.267616432833384	83	12.624698490291447	77	6.5272417820340864	241	4.064614265476732	876	31.11148	11177025	44.79	5.19	143.34	113.3	327.24522	11.84877
3b_x3dm_f16_p4	x3d_m	16	4	4.140760713755011	3.9497191002337186	4.336979221046764	5.455378747192539	0.8008789816608399	0.29828930349208066	-10.382440186155872	10.979018793140032	0.7	0.6291390728476821	0.768709449097558	0.9856759176365264	0.743859649122807	0.9506048387096774	6.0247242824140805	83	7.432987163593243	77	5.101211650737588	241	3.408638466438746	876	9.81012	2976723	12.25	17.98	214.72	144.9	490.20576	41.04834	Input upsampled 112->native (160/X3D-S, 224/X3D-M) inside the model; pretrained Kinetics-400 weights expect a sharp native-resolution decode, not upsampled 112px. Cannot cleanly separate "less accuracy-efficient" from "handicapped by input degradation." See PROTOCOL.md.
3b_x3ds_f32_p2	x3d_s	32	2	4.247680163700878	4.041137993102346	4.46313438925224	5.709655379149421	0.7818842223472793	0.5472685545799594	-10.596495089580564	11.691032198740483	0.7	0.6258492429229757	0.7697368421052632	0.981199641897941	0.7403508771929824	0.9596774193548387	7.233987693327019	83	7.123147320437741	77	5.268424528763007	241	3.4311574604957618	876	10.043981	2976723	12.25	18.7	221.74	148.4	506.23242	42.6921	Input upsampled 112->native (160/X3D-S, 224/X3D-M) inside the model; pretrained Kinetics-400 weights expect a sharp native-resolution decode, not upsampled 112px. Cannot cleanly separate "less accuracy-efficient" from "handicapped by input degradation." See PROTOCOL.md.
3b_r3d_f16_p4	r3d_18	16	4	4.14655948151997	3.9438527153167486	4.355046242088102	5.594102156878947	0.7906234325134067	-0.1762573582732127	-11.139547274242968	10.787032557696541	0.725	0.6553623611922852	0.791907514450867	0.9767233661593554	0.7824561403508772	0.9495967741935484	6.137979990028473	83	6.838911849182922	77	4.827067315825783	241	3.534000779940113	876	81.477998	33166785	132.75	14.31	247.14	211.5	564.22062	32.66973
3a_r2p1d_f16_p4	r2plus1d_18	16	4	4.035674380434615	3.8398200479259503	4.240147052561761	5.426729758015958	0.8029648632218845	0.0588482600595209	-10.581083454473506	10.698779974592549	0.71875	0.6466666666666666	0.7875	0.981199641897941	0.7859649122807018	0.9586693548387096	6.08110208396452	83	6.824225561959403	77	5.185304974124639	241	3.280480415309401	876	81.289378	31300638	125.38	18.83	301.29	234.7	687.84507	42.98889
3b_mc3_f16_p4	mc3_18	16	4	4.2906952329977655	4.093625962370154	4.500977910918562	5.687790061457891	0.7835515870499539	-0.20600352589749896	-11.35112236455042	10.939115312755423	0.69375	0.6206844619858746	0.7639768999930211	0.9740376007162042	0.7789473684210526	0.9465725806451613	6.560674839709178	83	6.930586009830623	77	5.432915881461622	241	3.5293309938962056	876	86.805284	11490753	46.04	14.67	301.49	121.2	688.30167	33.49161
3a_r2p1d_f32_p4	r2plus1d_18	32	4	4.074560446952037	3.884207255334339	4.280774883973757	5.477460287440307	0.7992637693834567	0.14441050527239552	-10.591884385817181	10.880705396361972	0.7	0.6285714285714286	0.7702782193958664	0.9803043867502238	0.7333333333333333	0.9526209677419355	5.597933102803058	83	7.140927723475865	77	5.121774610147437	241	3.3725869035067624	876	162.578754	31300638	125.38	35.83	684.97	334.8	730.86299	38.23061
3a_r2p1d_f8_p4	r2plus1d_18	8	4	4.357193948331996	4.137247474415749	4.582403517497547	5.926043586254235	0.7650383558307705	0.37312443179830307	-11.223416208370958	11.969665071967563	0.61875	0.5436241610738255	0.691358024691358	0.9874664279319606	0.6982456140350877	0.9667338709677419	7.488436629973262	83	8.738468962830382	77	5.29729581967429	241	3.41676487334787	876	40.644689	31300638	125.38	10.8	150.7	185.1	760.7336	54.5184
3b_x3dm_f32_p2	x3d_m	32	2	4.230003377844229	4.028657794260101	4.436159039383861	5.619787789770854	0.7886962899187022	0.3685996131030674	-10.626772144934513	11.363971371140646	0.65	0.5740740740740741	0.7228915662650602	0.9829901521933752	0.7403508771929824	0.9495967741935484	6.721571566110634	83	6.993337086268833	77	5.214803276220298	241	3.4801019729544582	876	19.646525	2976723	12.25	21.41	483.28	266.4	1103.32824	48.87903	Input upsampled 112->native (160/X3D-S, 224/X3D-M) inside the model; pretrained Kinetics-400 weights expect a sharp native-resolution decode, not upsampled 112px. Cannot cleanly separate "less accuracy-efficient" from "handicapped by input degradation." See PROTOCOL.md.
3b_r3d_f32_p2	r3d_18	32	2	3.9935861182754264	3.8000406678803937	4.193936129575982	5.372773358091962	0.806863511251792	0.40723547789858183	-10.097220941434692	10.911691897231854	0.7125	0.6410256410256411	0.7808988764044944	0.9865711727842436	0.7543859649122807	0.9657258064516129	6.120404048138354	83	6.668280118471616	77	5.260305998236312	241	3.208475596284213	876	162.955994	33166785	132.75	25.87	491.25	278.4	1121.52375	59.06121
3b_mc3_f32_p2	mc3_18	32	2	4.2780470747264365	4.075831580759496	4.486778150672733	5.672823827807743	0.7846891661661171	0.5464272032329228	-10.524941862203258	11.617796268669105	0.69375	0.6206896551724138	0.7636363636363637	0.9856759176365264	0.7614035087719299	0.9576612903225806	7.20115737455437	83	7.264913608501484	77	5.030890634940373	241	3.531423586144295	876	173.610567	11490753	46.04	27.21	586.52	187.8	1339.02516	62.12043
3a_r2p1d_f32_p2	r2plus1d_18	32	2	4.038459705391618	3.8416181153213036	4.242115817204432	5.454842866227629	0.8009180989898359	0.03317887687832457	-10.662303924151715	10.728661677908363	0.725	0.6540880503144654	0.79375	0.9785138764547896	0.775438596491228	0.9465725806451613	5.731279430619205	83	6.690318342927214	77	4.99282751439518	241	3.38240971195099	876	162.578754	31300638	125.38	33.93	604.89	334.8	1380.96387	77.46219
3a_r2p1d_f64_p4	r2plus1d_18	64	4	4.033726361363589	3.840536226662417	4.235625313498961	5.40182298887856	0.8047693558050746	0.1897917563035884	-10.39538972377782	10.774973236384996	0.70625	0.6333333333333333	0.7756410256410257	0.9803043867502238	0.7859649122807018	0.9556451612903226	5.562735477125789	83	6.674326933823623	77	4.884305811521918	241	3.4227404616194774	876	325.157508	31300638	125.38	66.51	1412.62	531.9	1418.27048	66.77604
3a_r2p1d_f64_p2	r2plus1d_18	64	2	4.103016767449555	3.908984816699823	4.3063185744483485	5.482811014670642	0.7988713943133927	0.43824880535750066	-10.277873168446892	11.154370779161894	0.69375	0.6224471956614814	0.7633136094674556	0.9829901521933752	0.7578947368421053	0.9596774193548387	7.076226705528168	83	7.235064593228427	77	5.003316443985429	241	3.2983177611816963	876	325.157508	31300638	125.38	66.2	1340.8	531.9	1430.6336	70.6354
3a_r2p1d_f16_p2	r2plus1d_18	16	2	4.202111362944194	3.9992119935684682	4.4087872503694365	5.623268911080355	0.7884344289028078	0.18366621431187896	-10.836376048654484	11.203708477278242	0.68125	0.6081081081081081	0.7531645569620253	0.9865711727842436	0.7368421052631579	0.9606854838709677	6.60080721292151	83	7.830472599376332	77	4.869690859466173	241	3.472245804251057	876	81.289378	31300638	125.38	18.93	299.07	234.7	1509.70536	95.55864
3a_r2p1d_f8_p2	r2plus1d_18	8	2	4.850248371145178	4.6096087359224525	5.105032028326693	6.612190439022823	0.7074783622222689	0.4799789019459937	-12.450788363562415	13.410746167454404	0.6	0.5231740503920226	0.6778523489932886	0.9829901521933752	0.6701754385964912	0.9737903225806451	8.941045416406839	83	9.584138672073166	77	5.967812827019276	241	3.739085423891947	876	40.644689	31300638	125.38	10.9	154.27	185.1	1636.18762	115.6054
3a_r2p1d_f64_p1	r2plus1d_18	64	1	4.122995107735893	3.9291663880635728	4.321584491274184	5.4810875063719156	0.7989978230143975	-0.010575259394634644	-10.757695556328086	10.736545037538816	0.7125	0.6405228758169934	0.7816091954022989	0.982094897045658	0.7543859649122807	0.9526209677419355	6.254849445388977	83	6.125299973921343	77	4.711397535078753	241	3.5831248226775427	876	325.157508	31300638	125.38	68.54	1309.76	531.9	2990.18208	156.47682
3a_r2p1d_f32_p1	r2plus1d_18	32	1	4.160024638463486	3.9510799206694123	4.374612264252306	5.644348750445322	0.7868452723292838	0.658854586870855	-10.332746227604893	11.650455401346605	0.6125	0.5359477124183006	0.6870748299319728	0.9883616830796778	0.7228070175438597	0.9727822580645161	6.744002514574901	83	8.44586721643225	77	5.124208173316544	241	3.2732115401524933	876	162.578754	31300638	125.38	34.03	599.77	334.8	3027.63896	171.78344
3a_r2p1d_f16_p1	r2plus1d_18	16	1	4.788780092166193	4.541979988179547	5.0464356011493	6.61067727007401	0.7076122313283643	0.49895362062386994	-12.426076511487262	13.423983752735003	0.6	0.5238095238095238	0.6745562130177515	0.9865711727842436	0.6526315789473685	0.9727822580645161	8.982491010642914	83	9.623244644759538	77	5.7103953460440104	241	3.712934141289698	876	81.289378	31300638	125.38	18.96	302.49	234.7	3208.20894	201.08976
3a_r2p1d_f8_p1	r2plus1d_18	8	1	5.340552119417123	5.067300388639386	5.626539040732029	7.354730828174927	0.6380897732665274	0.7613782061201196	-13.58206013240692	15.104816544647157	0.5	0.42168674698795183	0.577143815915628	0.9874664279319606	0.6070175438596491	0.9637096774193549	10.646764536938035	83	11.546804725349723	77	6.394301608390333	241	4.002366379515766	876	40.644689	31300638	125.38	10.99	150.32	185.1	3267.05488	238.85666
