## Supplementary material for "Ejection fraction on a budget: mapping the accuracy-compute trade space for video-based ejection fraction estimation": S1 Table

config	backbone	frames	period	auc_40	auc_40_ci_lo	auc_40_ci_hi	tp_40	fn_40	fp_40	tn_40	auc_50	auc_50_ci_lo	auc_50_ci_hi	tp_50	fn_50	fp_50	tn_50
3a_r2p1d_f16_p1	r2plus1d_18	16	1	0.9544	0.9362	0.97	96	64	15	1102	0.9348	0.9184	0.9501	186	99	27	965
3a_r2p1d_f16_p2	r2plus1d_18	16	2	0.972	0.9583	0.9827	109	51	15	1102	0.9567	0.9448	0.9681	210	75	39	953
3a_r2p1d_f16_p4	r2plus1d_18	16	4	0.9763	0.9663	0.9845	115	45	21	1096	0.9617	0.9501	0.972	224	61	41	951
3a_r2p1d_f32_p1	r2plus1d_18	32	1	0.9724	0.9574	0.984	98	62	13	1104	0.9586	0.9459	0.97	206	79	27	965
3a_r2p1d_f32_p2	r2plus1d_18	32	2	0.9763	0.9662	0.9847	116	44	24	1093	0.9615	0.9514	0.9708	221	64	53	939
3a_r2p1d_f32_p4	r2plus1d_18	32	4	0.9772	0.9683	0.9846	112	48	22	1095	0.96	0.9493	0.9694	209	76	47	945
3a_r2p1d_f64_p1	r2plus1d_18	64	1	0.9784	0.969	0.9864	114	46	20	1097	0.9598	0.948	0.9703	215	70	47	945
3a_r2p1d_f64_p2	r2plus1d_18	64	2	0.9761	0.9654	0.9849	111	49	19	1098	0.9598	0.9489	0.9697	216	69	40	952
3a_r2p1d_f64_p4	r2plus1d_18	64	4	0.9748	0.9604	0.9859	113	47	22	1095	0.9618	0.9504	0.9722	224	61	44	948
3a_r2p1d_f8_p1	r2plus1d_18	8	1	0.9372	0.9124	0.9586	80	80	14	1103	0.9096	0.8883	0.9298	173	112	36	956
3a_r2p1d_f8_p2	r2plus1d_18	8	2	0.9556	0.9376	0.9706	96	64	19	1098	0.9352	0.9185	0.9511	191	94	26	966
3a_r2p1d_f8_p4	r2plus1d_18	8	4	0.9705	0.9575	0.9812	99	61	14	1103	0.9551	0.9431	0.9663	199	86	33	959
3b_mc3_f16_p4	mc3_18	16	4	0.9737	0.9643	0.9818	111	49	29	1088	0.9554	0.9423	0.9671	222	63	53	939
3b_mc3_f32_p2	mc3_18	32	2	0.9744	0.9632	0.9838	111	49	16	1101	0.9562	0.9439	0.9673	217	68	42	950
3b_r2dpool_f16_p4	r2d_18_pool	16	4	0.9385	0.9177	0.9565	83	77	22	1095	0.9067	0.8856	0.9262	185	100	52	940
3b_r2dpool_f32_p2	r2d_18_pool	32	2	0.9317	0.9081	0.9522	73	87	9	1108	0.9077	0.8864	0.9276	153	132	28	964
3b_r3d_f16_p4	r3d_18	16	4	0.9737	0.9616	0.9834	116	44	26	1091	0.9606	0.9492	0.9709	223	62	50	942
3b_r3d_f32_p2	r3d_18	32	2	0.9776	0.9655	0.9869	114	46	15	1102	0.9604	0.9488	0.9708	215	70	34	958
3b_x3dm_f16_p4	x3d_m	16	4	0.9744	0.9627	0.9844	112	48	16	1101	0.958	0.9464	0.9685	212	73	49	943
3b_x3dm_f32_p2	x3d_m	32	2	0.9767	0.967	0.9847	104	56	19	1098	0.9582	0.9465	0.9687	211	74	50	942
3b_x3ds_f16_p4	x3d_s	16	4	0.9736	0.9634	0.9823	107	53	18	1099	0.9589	0.9479	0.969	215	70	44	948
3b_x3ds_f32_p2	x3d_s	32	2	0.975	0.9637	0.9842	112	48	21	1096	0.9529	0.9386	0.9654	211	74	40	952
